# Differential Intrahepatic Integrated HBV DNA Patterns Between HBeAg-Positive and HBeAg-Negative Chronic Hepatitis B

**DOI:** 10.1101/2025.02.28.25322668

**Authors:** Daryl T-Y Lau, Elena S Kim, Zhili Wang, Wendy C King, David E Kleiner, Marc G. Ghany, Amanda S Hinerman, Yuanjie Liu, Raymond T. Chung, Richard K Sterling, Gavin Cloherty, Selena Y. Lin, Hsin-Ni Liu, Ying-Hsiu Su, Haitao Guo

## Abstract

**Background:** HBsAg can be derived from intrahepatic cccDNA and integrated HBV DNA (iDNA). We examined the iDNA from liver tissues of 24 HBeAg(+) and 32 HBeAg(−) treatment-naive CHB participants.

**Methods:** Liver tissues were obtained from the North American Hepatitis B Research Network (HBRN). For cccDNA analysis, DNA was heat-denatured and digested by plasmid-safe ATP-dependent DNase to remove rcDNA and iDNA prior to qPCR. For iDNA detection, total DNA was subjected to HBV hybridization-targeted next generation sequencing (HBV-NGS) assay. The HBV-host junction sequences were identified by ChimericSeq. Comparison of HBV cccDNA and iDNA with serum and intrahepatic virological parameters were assessed.

**Results:** Intrahepatic cccDNA, serum HBV DNA, HBV RNA, HBcrAg and qHBsAg were higher among the HBeAg(+) participants. Among the HBeAg(+) samples, 87% had positive intrahepatic HBcAg staining compared to 13% of HBeAg(−) samples (p<0.0001). HBsAg staining, in contrast, was present in over 85% of both HBeAg(+) and (−) livers. 23 (95.8%) HBeAg(+) participants had ≤50% iDNA of total HBV DNA whereas 25 (78.1%) HBeAg(−) participants had >50% iDNA in their livers. The iDNA junction-breakpoint distributions for the HBeAg(+) group were random with 15.9% localized to the DR2-DR1 region. In contrast, 52.4% of the iDNA were clustered at DR2-DR1 region among the HBeAg(−) participants. Microhomology-mediated end joining (MMEJ) patterns of dslDNA HBV integration was more frequent in HBeAg (+) livers.

**Conclusion:** Serum RNA and HBcrAg reflect the intrahepatic cccDNA concentrations. HBeAg(−) CHB participants had high levels of intrahepatic iDNA and HBsAg despite lower cccDNA levels suggesting that iDNA is the primary source of HBsAg in HBeAg(−) CHB.
