## Supplemental Table 2 for "Differential Intrahepatic Integrated HBV DNA Patterns Between HBeAg-Positive and HBeAg-Negative Chronic Hepatitis B"

### Sheet: Supplementary Table 2
	MS ID	Gender	Race	Age	Genotype	HBeAg status	qHBeAg (IU/mL)	qHBsAg (log IU/mL)	HBV DNA (log IU/mL)	HBV RNA (log IU/mL)	HBcrAg (log IU/mL)	ALT	AST	AFP	HCC history	Hepatic Fibrosis	HAI	Hepatocytes	HBcAg stain	Hepatocytes	HBsAg stain pattern				Steatosis	Total HBV cp/genome	Total HBV per 1M cells	cccDNA per 1M cells	% cccDNA/HBV	HBV-NGS
#												ALTxULN	ASTxULN	ng/ml		ISHAK Stage	score	HBcAg+ (%)		HBsAg+ (%)	(+) Cytoplasmic contiguous region	(+) Cytoplasmic scattered cells	(+) Inclusion like	(+) Membranous	%					% HBV in total NGS reads	% HBV-JS per total HBV reads	% HBV-JS per total HBV DNA	Category (% HBV-JS)
38	1	Female	Asian/Non-Hispanic	51-55	B	Positive	1133.99	4.36305	8.11649	6.51	10.3	7.2	1.75	6.3	No	1	5	<10%	(+) nuclear (+) Predominately cytoplasmic	10-50%	Yes	Yes	Yes	No	Mild(5-33%)	22.141	2.2141e+07	70646.5	0.00319076	0.0314	0.07388	30-50%	30-50
4	2	Male	White/Non-Hispanic	51-55	A	Positive	2501.07	5.1452	8.42882	7.11	7.1	2.26667	1.3	2.7	No	4	6	>90%	(+) nuclear (+) Predominately cytoplasmic	>50-90%	No	No	Yes	Yes	Minimal(<5%)	22.2	22158816	545888	0.0246353	0.0992919	0.0157429	<30%	<30
47	3	Male	Asian/Non-Hispanic	31-35	C	Positive	1.76	4.31197	3.22789	3.11	5.8	1.8	1.06667	3	No	3	4	0		>90%	Yes	Yes	Yes	Yes	Severe(>=67%)	2.22494	2.22494e+06	3532.43	0.00158765	0.00697	0.068	0.943671	>80
42	4	Female	White/Non-Hispanic	66-70	A	Positive	3832.4	5.12352	8.67295	7.05	9.7	6.15	2.53333	NA	No	2	8	>90%	(+) nuclear (+) Predominately cytoplasmic	10-50%	No	Yes	Yes	Yes	Mild(5-33%)	22.8147	2.28147e+07	107859	0.00472763	0.02054	0.16275	30-50%	30-50
32	5	Female	Other	56-60	C	Positive	846.56	3.97313	8.04489	7.49	7.9	3.55	2.3	30.4	No	5	8	0		>50-90%	No	Yes	Yes	Yes	Mild(5-33%)	8.67036	8.67036e+06	485768	0.0560263	0.04839	0.03181	<30%	<30
26	6	Female	Asian/Non-Hispanic	46-50	C	Positive	45.76	3.69373	6.30792	5.7	7.2	7.1	2.8125	2.5	No	3	10	<10%	(+) Cytoplasmic only	10-50%	Yes	Yes	Yes	Yes	Moderate(34-66%)	5.71691	5.71691e+06	90492.9	0.015829	0.0154207	0.0181938	<30%	<30
13	7	Female	Asian/Non-Hispanic	31-35	C	Positive	647.79	4.21112	7.62038	6.37	9.8	2.9	1.02941	2.6	No	1	7	10-50%	(+) nuclear (+) Predominately cytoplasmic	10-50%	No	Yes	Yes	Yes	Minimal(<5%)	187.375	1.87375e+08	186156	0.000993496	0.0565117	0.0266324	<30%	<30
50	8	Female	Asian/Non-Hispanic	36-40	D	Positive	1763.19	4.99096	9.23619	7.97	7.9	3.95	1.5	NA	No	1	6	<10%	(+) nuclear only	>50-90%	Yes	Yes	Yes	Yes	Moderate(34-66%)	37.7691	3.77691e+07	72290	0.001914	0.11439	0.27119	30-50%	30-50
27	9	Female	Asian/Non-Hispanic	46-50	B	Positive	356.07	4.04033	7.63157	7.02	7.3	11.4	4.67647	9	No	4	12	>50-90%	(+) nuclear (+) Predominately cytoplasmic	>50-90%	Yes	Yes	Yes	Yes	None(0%)	14.1595	1.41595e+07	78588.7	0.00555025	0.0458	0.00924	<30%	<30
8	10	Male	Asian/Non-Hispanic	46-50	C	Positive	190.19	3.42406	6.96797	5.66	8.1	2.76667	1.325	NA	No	6	7	<10%	(+)Predominately nuclear (+)cytoplasmic	>50-90%	Yes	Yes	Yes	Yes	Moderate(34-66%)	10.1908	1.01908e+07	38527.1	0.00378057	0.0046291	0.0313994	0.524065	51-80
9	11	Male	Black/Non-Hispanic	46-50	A	Positive	178.75	4.35526	7.09634	6.73	8.9	4.3	1.75	NA	No	3	14	<10%	(+)Predominately nuclear (+)cytoplasmic	<10%	No	Yes	No	No	Minimal(<5%)	145.595	1.45595e+08	174411	0.00119792	0.03815	0.0191073	<30%	<30
29	12	Male	White/Non-Hispanic	46-50	A	Positive	2479.62	5.35411	8.81994	7.27	9.9	1.96667	1.35	NA	No	6	4	>50-90%	(+)Predominately nuclear (+)cytoplasmic	<10%	No	Yes	Yes	Yes	Severe(>=67%)	7.74697	7.74697e+06	75331.5	0.00972399	0.06501	0.00791	<30%	<30
46	13	Female	Black/Non-Hispanic	51-55	A	Positive	2838.55	4.79673	8.50864	7.02	7.8	2.8	1.625	14.7	No	5	12	>50-90%	(+)Predominately nuclear (+)cytoplasmic	<10%	No	Yes	Yes	Yes	Minimal(<5%)	5.14373	5.14373e+06	53511.6	0.0104033	0.0455	0.09692	30-50%	30-50
10	14	Female	White/Non-Hispanic	21-25	D	Positive	799.37	4.5977	8.39955	7.71	7.3	3.8	1.29412	1	No	2	6	10-50%	(+) nuclear (+) Predominately cytoplasmic	>50-90%	Yes	Yes	Yes	Yes	None(0%)	77.967	7.7967e+07	254640	0.003266	0.0382906	0.0126403	<30%	<30
14	15	Male	Asian/Non-Hispanic	41-45	C	Positive	1191.19	4.03659	7.70275	6.74	9.8	3	1.67647	13	No	4	7	10-50%	(+) nuclear (+) Predominately cytoplasmic	10-50%	No	Yes	Yes	Yes	Mild(5-33%)	140.749	1.40749e+08	106375	0.000755774	0.0326789	0.0201692	<30%	<30
2	16	Female	Asian/Non-Hispanic	31-35	C	Positive	3081.65	3.87789	6.42676	5.83	10.2	6.8	1.56098	4.1	No	2	5	<10%	(+) nuclear only	>50-90%	Yes	Yes	No	Yes	None(0%)	4.8	4866067	86000	0.0176734	0.0297692	0.027395	<30%	<30
1	17	Male	Asian/Non-Hispanic	21-25	C	Positive	277.42	1.93892	6.63278	6.47	7.6	5.56667	2.65854	5.3	No	6	14	0		<10%	Yes	Yes	Yes	No	None(0%)	0.44	441858	6134	0.0138823	0.0119494	0.0220263	<30%	<30
40	18	Male	Asian/Non-Hispanic	21-25	B	Positive	1019.59	4.76155	8.48154	7.22	7.2	2.4	0.780488	NA	No	0	2	>90%	(+) nuclear (+) Predominately cytoplasmic	>90%	Yes	Yes	Yes	Yes	Minimal(<5%)	101.7	1.017e+08	194926	0.00191667	0.08824	0.25569	30-50%	30-50
30	19	Male	Asian/Non-Hispanic	41-45	C	Positive	2978.69	4.306	8.00618	7.31	9.5	6.3	2.12195	NA	No	3	8	>50-90%	(+) nuclear (+) Predominately cytoplasmic	10-50%	No	Yes	Yes	Yes	Minimal(<5%)	35.0064	3.50064e+07	152750	0.00436349	0.07419	0.01803	30-50%	30-50
55	20	Male	Asian/Non-Hispanic	41-45	B	Positive	2345.6	4.87499	8.1337	7.07	8.7	0.8	0.571429	1.9	No	0	1	10-50%	(+)Predominately nuclear (+)cytoplasmic	>90%	No	Yes	Yes	Yes	Mild(5-33%)	45.0279	4.50279e+07	52472.3	0.00116533	0.10255	0.05215	30-50%	30-50
21	21	Female	Asian/Non-Hispanic	31-35	C	Positive	18.59	3.73616	6.70015	5.42	6.6	1.3	0.594595	2.1	No	1	3	<10%	(+) nuclear only	<10%	Yes	Yes	No	No	Minimal(<5%)	8.1045	8.1045e+06	396895	0.0489722	0.0279673	0.0141453	30-50%	30-50
3	22	Female	Asian/Non-Hispanic	36-40	C	Positive	175.89	4.38561	7.6922	7.08	8.2	3.1	1.08108	6.8	No	0	5	<10%	(+)Predominately nuclear (+)cytoplasmic	>50-90%	Yes	Yes	Yes	No	Mild(5-33%)	4.6	4613320	91923	0.0199256	0.0407857	0.025142	30-50%	30-50
17	23	Male	Asian/Non-Hispanic	41-45	B	Positive	760.76	3.17231	5.69117	4.38	9.7	1.36667	0.78	3.6	No	0	8	<10%	(+) Cytoplasmic only	0	.	.	.	.	Minimal(<5%)	52.6816	5.26816e+07	108288	0.00205551	0.0092868	0.0451012	0.46915	30-50
51	24	Male	Asian/Non-Hispanic	36-40	D	Positive	1184.04	4.51574	8.23418	7.94	9.2	3.06667	1.14	7.4	No	1	6	>50-90%	(+) nuclear (+) Predominately cytoplasmic	>90%	Yes	Yes	Yes	Yes	Mild(5-33%)	86.2923	8.62923e+07	103303	0.00119713	0.196	0.07551	30-50%	30-50
49	25	Female	Asian/Non-Hispanic	56-60	C	Negative		2.96515	3.96341	1.66	3	1.15	0.475	2.8	No	0	3	0		0	.	.	.	.	Minimal(<5%)	0.469294	469294	3607.66	0.00768741	0.00159	0.04701	0.649772	51-80
25	26	Male	Black/Non-Hispanic	31-35	A	Negative		4.26102	7.74986	6.53	10.3	21.0333	6.575	2.9	No	1	11	<10%	(+)Predominately nuclear (+)cytoplasmic	<10%	No	Yes	Yes	No	Minimal(<5%)	7.7394	7.7394e+06	43363.6	0.00560297	0.0156682	0.0744884	30-50%	30-50
18	27	Female	Asian/Non-Hispanic	66-70	A	Negative		<0.05	3.20925	2.05	2	3.45	1.96667	5.6	No	5	5	0		0	.	.	.	.	Moderate(34-66%)	0.127008	127008	6498.74	0.0511679	0.000140064	0.00345622	<30%	<30
48	28	Male	Asian/Non-Hispanic	46-50	C	Negative		2.77866	5.47687	2.56	3.8	1.53333	1.26667	NA	No	1	4	0		<10%	No	Yes	Yes	No	Minimal(<5%)	0.466116	466116	1389.78	0.00298161	0.00363	0.03128	0.29993	30-50
16	29	Female	Asian/Non-Hispanic	51-55	B	Negative		2.93339	6.00985	4.46	4.8	1.35	0.933333	2	No	1	6	<10%	(+) nuclear (+) Predominately cytoplasmic	10-50%	Yes	Yes	Yes	No	Mild(5-33%)	4.87119	4.87119e+06	16639.1	0.00341582	0.00516464	0.0571128	1.07972	>80
43	30	Male	Asian/Non-Hispanic	41-45	B	Negative		2.78852	5.60159	3.43	3.6	2.63333	1.16667	2	No	0	2	0	.	<10%	No	Yes	No	No	None(0%)	2.67224	2.67224e+06	1727.46	0.000646445	0.00425	0.05048	0.72502	51-80
39	31	Female	Other	51-55	C	Negative		3.08135	3.69609	2.24	0.9	0.75	0.53125	1.1	No	0	3	0	.	<10%	Yes	Yes	No	No	None(0%)	1.92828	1.92828e+06	20873.7	0.0108251	0.00484	0.0302	0.429196	30-50
45	32	Female	Black/Non-Hispanic	36-40	A	Negative		3.69682	6.56521	4.33	5.5	8.8	4.0625	NA	No	1	7	0	.	>50-90%	Yes	Yes	Yes	Yes	Minimal(<5%)	2.6492	2.6492e+06	144908	0.0546987	0.01786	0.01141	<30%	<30
56	33	Male	Asian/Non-Hispanic	36-40	B	Negative		3.17748	3.31197	2.08	4.8	1.93333	0.9	2.4	No	1	3	0	.	>50-90%	Yes	Yes	Yes	No	Mild(5-33%)	2.78844	2.78844e+06	2465.44	0.000884165	0.01341	0.07357	30-50%	30-50
7	34	Male	White/Non-Hispanic	51-55	D	Negative		2.69461	2.98588	0.12	1.3	1.96667	1.45	1.4	No	2	2	0	.	<10%	No	Yes	No	No	Moderate(34-66%)	0.05	48536	below LOD	BLOD	0.000151666	0.0579897	0.757639	>80
12	35	Male	Asian/Non-Hispanic	26-30	B	Negative		3.52866	5.6456	4.12	5.4	2.83333	0.970588	NA	No	1	6	0	.	<10%	Yes	Yes	No	No	Moderate(34-66%)	2.17951	2.17951e+06	6095.24	0.00279661	0.00787615	0.051148	0.822017	>80
35	36	Male	Asian/Non-Hispanic	21-25	C	Negative		3.23045	6.52695	4.14	5.7	1.83333	1.23529	NA	No	3	9	<10%	(+) nuclear (+) Predominately cytoplasmic	10-50%	Yes	Yes	Yes	No	Minimal(<5%)	2.46067	2.46067e+06	5637.47	0.00229103	0.03836	0.02658	<30%	<30
11	37	Female	Asian/Non-Hispanic	51-55	B	Negative		2.2398	5.28054	3.7	3.5	3.4	1.35294	NA	No	0	4	0	.	10-50%	Yes	Yes	No	No	Minimal(<5%)	1.42215	1.42215e+06	8583.1	0.00603528	0.00285968	0.0329591	0.659318	51-80
34	38	Male	Asian/Non-Hispanic	56-60	B	Negative		3.2052	5.56632	3.85	4.5	1.56667	0.941176	NA	No	1	3	0	.	<10%	Yes	Yes	No	No	None(0%)	1.26465	1.26465e+06	9558.92	0.00755856	0.00738	0.04053	0.818937	>80
54	39	Male	Asian/Non-Hispanic	51-55	B	Negative		3.2465	5.3306	4.55	5.1	3.4	2.35294	NA	No	0	8	0	.	<10%	Yes	Yes	No	No	Minimal(<5%)	1.49282	1.49282e+06	18528.2	0.0124115	0.01999	0.03228	30-50%	30-50
15	40	Female	Asian/Non-Hispanic	51-55	C	Negative		3.02078	3.05729	1.01	3.1	1.8	1.02941	3	No	1	4	0	.	<10%	No	Yes	Yes	No	None(0%)	2.24623	2.24623e+06	17913	0.0079747	0.00289617	0.0318224	0.667041	51-80
5	41	Female	Asian/Non-Hispanic	56-60	B	Negative		2.58024	5.76094	4.65	4.9	2.05	1.02941	NA	No	1	5	0	.	<10%	Yes	Yes	No	No	Minimal(<5%)	0.35	351757	3440	0.00977948	0.00906208	0.0543514	1.12553	>80
36	42	Male	Asian/Non-Hispanic	41-45	B	Negative		2.66839	5.44249	3.78	3.9	3.03333	1.32353	1	No	1	3	<10%	(+) nuclear only	<10%	Yes	Yes	Yes	Yes	Minimal(<5%)	1.46322	1.46322e+06	13812.8	0.00944002	0.01304	0.0435	30-50%	30-50
53	43	Male	Asian/Non-Hispanic	36-40	B	Negative		3.03106	3.82112	3.01	4.2	1.86667	1.17647	NA	No	6	3	0	.	<10%	Yes	Yes	No	No	None(0%)	1.58199	1.58199e+06	723.015	0.000457028	0.01704	0.05225	30-50%	30-50
23	44	Male	Asian/Non-Hispanic	36-40	B	Negative		3.60228	5.79976	4.71	4.5	1.5	0.902439	4	No	1	3	0	.	<10%	Yes	Yes	No	No	Minimal(<5%)	1.83045	1.83045e+06	82360.6	0.0449947	0.00700783	0.0292798	0.538843	51-80
22	45	Male	Asian/Non-Hispanic	46-50	C	Negative		2.54332	4.78658	3.69	3.9	2.26667	1	4.6	No	2	5	0	.	0	.	.	.	.	Moderate(34-66%)	0.607933	607933	129876	0.213635	0.00114789	0.047394	0.888633	>80
44	46	Male	Asian/Non-Hispanic	56-60	B	Negative		1.47712	3.11661	2.88	0.4	0.833333	0.365854	2.4	No	0	3	0	.	<10%	No	Yes	No	No	Minimal(<5%)	1.69612	1.69612e+06	3766.44	0.00222062	0.00284	0.06021	0.960109	>80
28	47	Male	Asian/Non-Hispanic	51-55	A	Negative		2.5193	3.24329	0.17	0.6	0.833333	0.609756	2.6	No	0	2	0	.	<10%	No	Yes	Yes	No	Minimal(<5%)	0.588758	588758	1824.2	0.00309838	0.00029	0.00855	0.0598583	<30
41	48	Female	Asian/Non-Hispanic	56-60	B	Negative		3.42684	3.69399	1.24	3.5	1.3	0.731707	2.1	No	1	3	0	.	>50-90%	Yes	Yes	Yes	No	Minimal(<5%)	1.54943	1.54943e+06	3995.68	0.00257881	0.00683	0.07265	1.19416	>80
31	49	Male	Asian/Non-Hispanic	46-50	C	Negative		2.90574	2.65896	2.41	5.1	1.23333	0.804878	3.6	No	3	5	0	.	<10%	No	Yes	No	No	Minimal(<5%)	1.23759	1.23759e+06	3728.71	0.00301288	0.00204	0.03233	0.612808	51-80
37	50	Female	White/Non-Hispanic	36-40	D	Negative		3.18298	3.18696	0.78	2.2	1.15	0.351351	3.8	No	0	3	0	.	10-50%	Yes	Yes	Yes	No	None(0%)	1.41448	1.41448e+06	2981.99	0.00210818	0.00668	0.03521	0.654418	51-80
20	51	Male	Asian/Non-Hispanic	36-40	B	Negative		1.75397	4.15794	2.21	3.4	1.93333	0.52	8.7	No	1	3	0	.	<10%	No	No	Yes	No	Moderate(34-66%)	0.298233	298233	7666.21	0.0257055	0.00263256	0.0280368	0.564019	51-80
19	52	Male	Asian/Non-Hispanic	51-55	B	Negative		3.80373	4.76995	3.04	3.7	1.7	0.46	1.9	No	0	2	0	.	<10%	No	Yes	No	No	Minimal(<5%)	1.67639	1.67639e+06	173123	0.103272	0.00536971	0.0736534	1.39314	>80
24	53	Male	White/Non-Hispanic	51-55	A	Negative		3.22115	3.031	1.83	1	3.93333	1.22	4.5	No	1	2	0	.	0	.	.	.	.	Severe(>=67%)	0.358337	358337	7474.24	0.0208582	0.00074379	0.0426423	0.682317	51-80
33	54	Male	Asian/Non-Hispanic	26-30	D	Negative		4.14551	2.58206	2.04	3	2.73333	0.66	2.8	No	1	4	0	.	>90%	Yes	Yes	Yes	Yes	Minimal(<5%)	1.08894	1.08894e+06	995.16	0.00091388	0.00143	0.06759	1.27483	>80
6	55	Male	Asian/Non-Hispanic	51-55	D	Negative		2.98834	3.06967	0.72	0.2	0.833333	0.44	2.8	No	0	2	0	.	<10%	Yes	Yes	No	No	Minimal(<5%)	0.015	15802	below LOD	BLOD	0.000925096	0.0530035	1.20168	>80
52	56	Male	Black/Non-Hispanic	36-40	D	Negative		3.94891	6.02968	4.17	4.4	6.7	1.92	4.1	No	2	9	0	.	10-50%	Yes	Yes	Yes	Yes	Minimal(<5%)	1.0734	1.0734e+06	3430.06	0.00319552	0.01454	0.03977	<30%	<30
